# Toward early detection of burnout: A systematic review of potential biomarkers

**DOI:** 10.1101/2025.08.05.25332953

**Authors:** Maddalena Balia, Franck Zenasni, Maryne Lepoittevin, Renzo Bianchi, Adrien Julian, Sylvain Bodard, Marie Bringer

**Author notes:** **Corresponding author:** Dr Marie Bringer.

## Abstract

Burnout Syndrome (BOS), a pervasive occupational phenomenon stemming from unmanaged chronic workplace stress, leading to physical, psychological and cognitive impairment, represents a major challenge for preventive medicine. Indeed, the worldwide increasing incidence of BOS and the importance of its early management points to the unmet need for early BOS diagnosis. Whilst biomarkers of chronic stress have been explored with the description of the allostatic load, BOS lacks a consistent physiological signature, which would contribute to an early and comprehensive identification of persons at risk. This systematic review synthesizes current evidence on BOS-related biomarkers, aiming to identify potential physiological correlates. We conducted a comprehensive search of PubMed and EMBASE, yielding 111 studies evaluating 36 biomarkers in adult populations. Our analysis revealed inconsistent associations across most physiological systems, including the hypothalamic-pituitary-adrenal axis (*e.g*., cortisol, DHEA), immune system, cardiovascular parameters. While some biomarkers like HbA1c, blood glucose, or comorbidities like irritable bowel syndrome showed more consistent positive correlations with BOS, the overall findings are largely inconclusive. We conclude that the current biological evidence is insufficient for establishing a definitive BOS biosignature for routine clinical diagnosis. Future research should prioritize a more unified and comprehensive definition of BOS, potentially integrating emerging assessment tools to advance the objective identification and early intervention of burnout.
