## Supplementary material for "Toward early detection of burnout: A systematic review of potential biomarkers": S.Table 1

### Sheet: Research strategy
Pubmed
Research #	Keywords
1	("Burnout, Professional/psychology"[MeSH] OR "Burnout, Professional/classification"[MAJR] OR "Burnout, Professional/epidemiology"[MeSH] OR "Burnout, Professional/metabolism"[MAJR] OR (burnout[ALL]) OR (burn-out[ALL]) OR (burn out[ALL]) OR (pre-burnout[ALL]) OR (pre burnout[ALL])) AND (English[Language] OR French[Language]) NOT (Review[Publication Type] OR "Systematic review"[Publication Type] OR …
Embase
Research #	Keywords
2	(AllFields:cortisol) OR (AllFields:DHEA) OR (AllFields:dehydroepiandrosterone) OR (AllFields:epinephrine) OR (AllFields:norepinephrine) OR (AllFields:Systolic Blood Pressure OR (AllFields:SBP) OR (AllFields:Diastolic Blood Pressure) OR (AllFields:DBP) OR (AllFields:High-density lipoprotein) OR (AllFields:HDL) OR (AllFields:Total cholesterol) OR (AllFields:Glycosylated Hemoglobin) OR (AllFields:Hb…
